# Sample size estimates for biomarker-based outcome measures in clinical trials in autosomal dominant Alzheimer’s disease

**DOI:** 10.1101/2024.11.12.24316919

**Authors:** David M Cash, Katy E Morgan, Antoinette O’Connor, Thomas D Veale, Ian B Malone, Teresa Poole, Tammie LS Benzinger, Brian A Gordon, Laura Ibanez, Yan Li, Jorge J. Llibre-Guerra, Eric McDade, Guoqiao Wang, Jasmeer P Chhatwal, Gregory S Day, Edward Huey, Mathias Jucker, Johannes Levin, Yoshiki Niimi, James M Noble, Jee Hoon Roh, Racquel Sánchez-Valle, Peter R Schofield, Randall J Bateman, Chris Frost, Nick C Fox, The Dominantly Inherited Alzheimer Network (DIAN)

## Abstract

**INTRODUCTION:** Alzheimer disease (AD)-modifying therapies are approved for treatment of early-symptomatic AD. Autosomal dominant AD (ADAD) provides a unique opportunity to test therapies in presymptomatic individuals.

**METHODS:** Using data from the Dominantly Inherited Alzheimer Network (DIAN), sample sizes for clinical trials were estimated for various cognitive, imaging, and CSF outcomes. Sample sizes were computed for detecting a reduction of either absolute levels of AD-related pathology (amyloid, tau) or change over time in neurodegeneration (atrophy, hypometabolism, cognitive change).

**RESULTS:** Biomarkers measuring amyloid and tau pathology had required sample sizes below 200 participants per arm (examples CSF Aβ42/40: 47[95%CI 25,104], cortical PIB 49[28,99], CSF p-tau181 74[48,125]) for a four-year trial in presymptomatic individuals (CDR=0) to have 80% power (5% statistical significance) to detect a 25% reduction in absolute levels of pathology, allowing 40% dropout. For cognitive, MRI, and FDG, it was more appropriate to detect a 50% reduction in rate of change. Sample sizes ranged from 250-900 (examples hippocampal volume: 338[131,2096], cognitive composite: 326[157,1074]). MRI, FDG and cognitive outcomes had lower sample sizes when including indivduals with mild impairment (CDR=0.5 and 1) as well as presymptomatic individuals (CDR=0).

**DISCUSSION:** Despite the rarity of ADAD, presymptomatic clinical trials with feasible sample sizes given the number of cases appear possible.
