## Supplementary material for "Sample size estimates for biomarker-based outcome measures in clinical trials in autosomal dominant Alzheimer’s disease": DIAN Consortium Author List

### Sheet: Sheet1
	Last Name	First Name	Site	Institution	Affiliation	Core	Role	Email Address
	Bateman	Randall	11	Washington University	Washington University School of Medicine in St. Louis	Admin Core Director/Core Leader	Site PI	batemanr@wustl.edu
	Daniels	Alisha J.	11	Washington University	Washington University in St. Louis	Admin Core	DIAN Obs Executive Director	alisha.daniels@wustl.edu
	Courtney	Laura	11	Washington University	Washington University School of Medicine in St. Louis	Admin Core		lcourtne@wustl.edu
	McDade	Eric	11	Washington University	Washington University School of Medicine in St. Louis, Department of Neurology	Admin/Clinical	Site PI	ericmcdade@wustl.edu
	Llibre-Guerra	Jorge J.	11	Washington University	Dominantly Inherited Alzheimer's Network Department of Neurology, Washington University School of Medicine in St.Louis	Admin	DIAN Obs Assistant Director	jllibre-guerra@wustl.edu
	Supnet-Bell	Charlene	11	Washington University	Washington University in St. Louis, School of Medicine, Department of Neurology	Admin	DIAN Obs Associate Director	supnet@wustl.edu
	Xiong	Chengie	11	Washington University	Washington University in St. Louis, School of Medicine	Biostats	Core Leader	chengjie@wuslt.edu
	Xu	Xiong	11	Washington University	Washington University in St. Louis, School of Medicine	Biostats		xxu@wustl.edu
	Lu	Ruijin	11	Washington University	Washington University in St. Louis, School of Medicine	Biostats		r.lu@wustl.edu
	Wang	Guoqiao	11	Washington University	Washington University in St. Louis, School of Medicine	Biostats		guoqiao@wustl.edu
	Li	Yan	11	Washington University	Washington University in St. Louis, School of Medicine	Biostats		Yanli833@wustl.edu
	Gremminger	Emily	11	Washington University	Washington University in St. Louis, School of Medicine	Biostats		egremminger@wustl.edu
	Perrin	Richard J.	11	Washington University	Department of Pathology and Immunology, Department of Neurology, Knight Alzheimer Disease Research Center, Washington University School of Medicine, Saint Louis, MO, USA,	Neuropath	Core Leader	rperrin@wustl.edu
	Franklin	Erin	11	Washington University	Department of Pathology and Immunology, Washington University in St. Louis	Neuropath	Clinical Research Specialist	efranklin@wustl.edu
	Ibanez	Laura	11	Washington University	Department of Psychiatry, Department of Neurology, and NeuroGenomics and Informatics Center	Biomarker	Core Leader	ibanezl@wustl.edu
	Jerome	Gina	11	Washington University	Washington University in St. Louis, School of Medicine, Department of Neurology	Biomarker	Staff Scientist	ginajerome@wustl.edu
	Herries	Elizabeth	11	Washington University	Washington University in St. Louis, School of Medicine, Department of Neurology	Biomarker	Staff Scientist	e.herries@wustl.edu
	Stauber	Jennifer	11	Washington University	Washington University in St. Louis, School of Medicine, Department of Neurology	Biomarker	Clinic Research Specialist	jenniferstauber@wustl.edu
	Baker	Bryce	11	Washington University	Washington University in St. Louis, School of Medicine, Department of Neurology	Biomarker	Senior Lab Tech	bbaker26@wustl.edu
	Minton	Matthew	11	Washington University	Washington University in St. Louis, School of Medicine, Department of Neurology	Biomarker	Staff Scientist	mminton@wustl.edu
	Cruchaga	Carlos	11	Washington University	1.Department of Psychiatry, Washington University School of Medicine, St. Louis, MO, USA 2.NeuroGenomics and Informatics Center, Washington University School of Medicine, St. Louis, MO, USA	Genetics	Co-Core Leader	cruchagac@wustl.edu
	Goate	Alison M.		Mount Sinai	Dept. of Genetics & Genomic Sciences, Dept. of Neuroscience, Ronald M. Loeb Center for Alzheimer's disease, Icahn School of Medicine at Mount Sinai, NY, NY	Genetics	Co-Core Leader	alison.goate@mssm.edu
	Renton	Alan E.		Mount Sinai	Ronald M. Loeb Center for Alzheimer's Disease, Dept of Genetics and Genomic Sciences and Nash Family Dept of Neuroscience, Icahn School of Medicine at Mount Sinai	Genetics	Co-Core Leader	alan.renton@mssm.edu
	Picarello	Danielle M.		Mount Sinai	Ronald M. Loeb Center for Alzheimer's Disease, Dept of Genetics and Genomic Sciences and Nash Family Dept of Neuroscience, Icahn School of Medicine at Mount Sinai	Genetics	Lab Tech/Analyst	danielle.picarello@mssm.edu
	Benzinger	Tammie	11	Washington University	Washington University in St. Louis, Department Radiology	Imaging	Core Leader	benzingert@wustl.edu
	Gordon	Brian A.	11	Washington University	Washington University in St. Louis, Department Radiology	Imaging	Co-Core Leader	bagordon@wustl.edu
	Hornbeck	Russ	11	Washington University	Washington University in St. Louis, Department Radiology	Imaging	IT Project Manager III	russ@wustl.edu
	Chen	Allison	11	Washington University	Washington University School of Medicine, St. Louis	Imaging	Senior Scientist
	Chen	Charles	11	Washington University	Washington University School of Medicine, St. Louis	Imaging	Research Assistant	cdchen@wustl.edu
	Flores	Shaney	11	Washington University	Washington University School of Medicine, St. Louis	Imaging	Business & Technology Application Analyst 1	sflores@wustl.edu
	Joseph-Mathurin	Nelly	11	Washington University	Washington University School of Medicine, St. Louis	Imaging	Asst. Professor of Radiology	n.joseph@wustl.edu
	Jarman	Steve	11	Washington University	Washington University School of Medicine, St. Louis	Imaging	Research Lab Manager	jarmans@wustl.edu
	Jackson	Kelley	11	Washington University	Washington University School of Medicine, St. Louis	Imaging	Clinical Trials Manager	kelleyj@wustl.edu
	Keefe	Sarah	11	Washington University	Washington University School of Medicine, St. Louis	Imaging	Application Developer II	sarahkeefe@wustl.edu
	Koudelis	Deborah	11	Washington University	Washington University School of Medicine, St. Louis	Imaging	Regulatory Compliance Manager	delanod@wustl.edu
	Massoumzadeh	Parinaz	11	Washington University	Washington University School of Medicine, St. Louis	Imaging	Senior Scientist	massoumzadehp@wustl.edu
	McCullough	Austin	11	Washington University	Washington University School of Medicine, St. Louis	Imaging	KARI Postdoc Research Associate	amccullough@wustl.edu
	McKay	Nicole	11	Washington University	Washington University School of Medicine, St. Louis	Imaging	Instructor in Radiology	n.mckay@wustl.edu
	Nicklaus	Joyce	11	Washington University	Washington University School of Medicine, St. Louis	Imaging	Clinical Trials Manager	nicklausj@wustl.edu
	Pulizos	Christine	11	Washington University	Washington University School of Medicine, St. Louis	Imaging	Project Manager	pulizosc@wustl.edu
	Wang	Qing	11	Washington University	Washington University School of Medicine, St. Louis	Imaging	Asst. Professor of Radiology	wangqing@wustl.edu
	Sabaredzovic	Edita	11	Washington University	Washington University School of Medicine, St. Louis	Imaging	Clinical Research Corrdinator I	edita@wustl.edu
	Smith	Hunter	11	Washington University	Washington University School of Medicine, St. Louis	Imaging	Neuroimaging Engineer
	Scott	Jalen	11	Washington University	Washington University School of Medicine, St. Louis	Imaging	Neuroimaging Engineer	jalenscott@wustl.edu
	Simmons	Ashlee	11	Washington University	Washington University School of Medicine, St. Louis	Imaging	Reseacrh Tech II	ashlees@wustl.edu
	Rizzo	Jacqueline	11	Washington University	Washington University School of Medicine, St. Louis	Imaging	Research Tech II	jrizzo@wustl.edu
	Hassenstab	Jason	11	Washington University	Associate Professor of Neurology and of Psychological & Brain Sciences Washington University in St. Louis	Cognition	Core Leader	hassenstabj@wustl.edu
	Smith	Jennifer	11	Washington University	Department of Neurology, Washington University in St. Louis	Cognition	Manager -Clinical Trials	smith.jennifer@wustl.edu
	Stout	Sarah	11	Washington University	Department of Neurology, Washington University in St. Louis	Cognition	Clinical Research Specialist	shstout@wustl.edu
	Aschenbrenner	Andrew J.	11	Washington University	Assistant Professor of Neurology Washington University in St. Louis			a.aschenbrenner@wustl.edu
	Karch	Celeste M.	11	Washington University	Department of Psychiatry, Washington University in St Louis	Admin/Project 1 Leader	DIAN Obs Scientific Director	karchc@wustl.edu
	Marsh	Jacob	11	Washington University	DIAN Fibroblast and Stem Cell Bank, Washington University in St. Louis			jacobmarsh@wustl.edu
	Morris	John C.	11	Washington University	Washington University in St. Louis, Department of Neurology and the Knight Alzheimer Disease Research Center		DIAN Obs Associate Director	jcmorris@wustl.edu
	Holtzman	David M.	11	Washington University	Department of Neurology, Hope Center for Neurological Disorders, Knight Alzheimer’s Disease Research Center, Washington University in St. Louis	DIAN Associated Director		holtzman@wustl.edu
	Barthelemy	Nicolas	11	Washington University	Washington University in St. Louis, School of Medicine, Department of Neurology	Neurology		barthelemy.nicolas@wustl.edu
	Xu	Jinbin	11	Washington University	Department of Radiology, Washington University in St. Louis			jinbinxu@wustl.edu
	Noble	James M.	10	Columbia University	Taub Institute for Research on Alzheimer's Disease and the Aging Brain, G.H. Sergievsky Center, Department of Neurology, Columbia University Irving Medical Center		Site PI	jn2054@columbia.edu
	Berman	Sarah B.	24	University of Pittsburgh	University of Pittsburgh Departments of Neurology and Clinical & Translational Science		Site PI	bermans@upmc.edu
	Ikonomovic	Snezana	24	University of Pittsburgh	University of Pittsburgh, Department of Neurology		Clinical Coordinator	ikonomovics@upmc.edu
	Nadkarni	Neelesh K.	24	University of Pittsburgh	University of Pittsburgh, Departments of Medicine (Geriatric Medicine) and Neurology		Co-Investigator	nadkarnink@upmc.edu
	Day	Gregory	36	Mayo	Department of Neurology, Mayo Clinic in Florida; Jacksonville, FL		Site PI	Day.Gregory@mayo.edu
	Graff-Radford	Neill R.	36	Mayo	Department of Neurology, Mayo Clinic in Florida; Jacksonville, FL
	Farlow	Martin	37	Indiana University	Indiana University School of Medicine		Site PI	mfarlow@iupui.edu
	Chhatwal	Jasmeer P.	94	BWH	Massachusetts General Hospital, Brigham and Women's Hospital, Harvard Medical School		Site PI	Chhatwal.Jasmeer@mgh.harvard.edu
	Ikeuchi	Takeshi	720	Niigata	Brain Research Institute, Niigata University		Site PI	ikeuchi@bri.niigata-u.ac.jp
	Kasuga	Kensaku	720	Niigata	Brain Research Institute, Niigata University		Co-PI	ken39@bri.niigata-u.ac.jp
	Niimi	Yoshiki	730	Tokyo	Specially appointed lecturer, Unit for Early and Exploratory Clinical Development, The University of Tokyo		Site PI	niimiy-crc-@h.u-tokuo.ac.jp
	Huey	Edward D.	941	Butler	Memory and Aging Program, Butler Hospital,Professor, Department of Psychiatry and Human Behavior, Alpert Medical School, Brown University		Site PI	EHuey@Butler.org
	Salloway	Stephen	941	Butler	Memory and Aging Program, Butler Hospital, Departments of Psychiatry and Human Behavior and Neurology, Alpert Medical School, Brown University			SSalloway@butler.org
	Schofield	Peter R.	950	Sydney	1. Neuroscience Research Australia, Sydney NSW 2031 Australia 2. School of Medical Sciences, University of New South Wales, Sydney NSW 2052 Australia		Site PI	p.schofield@neura.edu.au
	Brooks	William S.	950	Sydney	1. Neuroscience Research Australia, Sydney NSW 2031 Australia; and 2. School of Medical Sciences, University of New South Wales, Sydney NSW 2052 Australia			w.brooks@neura.edu.au
	Bechara	Jacob A.	950	Sydney	Neuroscience Research Australia, Sydney NSW 2031 Australia			j.bechara@neura.edu.au
	Martins	Ralph	952	Perth	Edith Cowan University		Site PI	r.martins@ecu.edu.au
	Fox	Nick C.	953	UCL	1. Dementia Research Centre, UCL Queen Square Institute of Neurology, London, United Kingdom 2. UK Dementia Research Institute at UCL, London, United Kingdom		Site PI	n.fox@ucl.ac.uk
	Cash	David M.	953	UCL	1. Dementia Research Centre, UCL Queen Square Institute of Neurology, London, United Kingdom 2. UK Dementia Research Institute at UCL, London, United Kingdom			d.cash@ucl.ac.uk
	Ryan	Natalie S.	953	UCL	1. Dementia Research Centre, UCL Queen Square Institute of Neurology, London, United Kingdom 2. UK Dementia Research Institute at UCL, London, United Kingdom			natalie.ryan@ucl.ac.uk
	Jucker	Mathias	954	Tubingen	1.German Center for Neurodegenerative Diseases (DZNE) Tübingen, Tübingen, Germany 2.Hertie-Institute for Clinical Brain Research, University of Tübingen, Tübingen, Germany		Site PI	Mathias.Jucker@uni-tuebingen.de
	Laske	Christoph	954	Tubingen	1.German Center for Neurodegenerative Diseases (DZNE) Tübingen, Tübingen, Germany 2.Hertie-Institute for Clinical Brain Research, University of Tübingen, Tübingen, Germany			christoph.laske@med.uni-tuebingen.de
	Hofmann	Anna	954	Tubingen	1.German Center for Neurodegenerative Diseases (DZNE) Tübingen, Tübingen, Germany 2.Hertie-Institute for Clinical Brain Research, University of Tübingen, Tübingen, Germany			Anna.Hofmann@med.uni-tuebingen.de
	Kuder-Buletta	Elke	954	Tubingen	German Center for Neurodegenerative Diseases (DZNE) Tübingen, Tübingen, Germany			elke.kuder-buletta@dzne.de
	Graber-Sultan	Susanne	954	Tubingen	German Center for Neurodegenerative Diseases (DZNE) Tübingen, Tübingen, Germany			susanne.graeber-sultan@dzne.de
	Obermueller	Ulrike	954	Tubingen	1.German Center for Neurodegenerative Diseases (DZNE) Tübingen, Tübingen, Germany 2.Hertie-Institute for Clinical Brain Research, University of Tübingen, Tübingen, Germany			ulrike.obermueller@klinikum.uni-tuebingen.de
	Levin	Johannes	955	Munich	1) German Center for Neurodegenerative Diseases, site Munich; 2) Department of Neurology, Ludwig-Maximilians-Universität München, Munich, Germany; 3) Munich Cluster for Systems Neurology (SyNergy), Munich, Germany		Site PI	Johannes.Levin@med.uni-muenchen.de
	Roedenbeck	Yvonne	955	Munich	1) German Center for Neurodegenerative Diseases, site Munich; 2) Department of Neurology, Ludwig-Maximilians-Universität München, Munich, Germany; 3) Munich Cluster for Systems Neurology (SyNergy), Munich, Germany
	Vӧglein	Jonathan	955	Munich	1. Department of Neurology, LMU University Hospital, LMU Munich, Munich, Germany 2. German Center for Neurodegenerative Diseases (DZNE), Munich, Germany		Site PI	Jonathan.Voeglein@med.uni-muenchen.de
	Lee	Jae-Hong	957	Seoul	Asian Medical Center, Seoul, South Korea		Site PI	jhlee@amc.seoul.kr
	Roh	Jee Hoon	957	Seoul	Korea University College of Medicine, Seoul, South Korea		Secondary Site PI	alzheimer@naver.com
	Sanchez-Valle	Raquel	962	Barcelona	Alzheimer's disease and other cognitive disorders group. Neurology Service. Hospital Clínic de Barcelona. FRCB-IDIBAPS. University of Barcelona, Barcelona (Spain)		Site PI	RSANCHEZ@clinic.cat
	Rosa-Neto	Pedro	963	McGill	Translational Neuroimaging Laboratory, McGill University Research Centre for Studies in Aging, Department of Neurology and Neurosurgery, Psychiatry and Pharmacology and Therapeutics, McGill University, Montreal, Canada		Site PI	pedro.rosa@mcgill.ca
	Allegri	Ricardo F.	956/966	FLENI/Salta	Department of Cognitive Neurology, Instituto Neurológico Fleni, Buenos Aires, Argentina		Site PI	rallegri@fleni.org.ar
	Chrem Mendez	Patricio	956	FLENI	Department of Cognitive Neurology, Institute for Neurological Research Fleni, Buenos Aires, Argentina		Site Sub PI	pchremmendez@fleni.org.ar
	Surace	Ezequiel	956	FLENI	Department of Molecular Biology and Neuropathology, Institute for Neurological Research Fleni, Buenos Aires, Argentina			esurace@hotmail.com
	Vazquez	Silvia	956	FLENI	Center of Molecular Imaging,Institute for Neurological Research Fleni, Buenos Aires, Argentina
	Lopera	Francisco	968	Medellin	Grupo de Neurociencias de Antioquia (GNA), Facultad de Medicina, Universidad de Antioquia, Medellín, Colombia.		Site PI	francisco.lopera@gna.org.co
	Leon	Yudy Milena	968	Medellin	Grupo de Neurociencias de Antioquia (GNA), Facultad de Medicina, Universidad de Antioquia, Medellín, Colombia.			yudy.leon@gna.org.co
	Ramirez	Laura	968	Medellin	Grupo de Neurociencias de Antioquia (GNA), Facultad de Medicina, Universidad de Antioquia, Medellín, Colombia.			laura.aguila@gmail.com
	Aguillon	David	968	Medellin	Grupo de Neurociencias de Antioquia (GNA), Facultad de Medicina, Universidad de Antioquia, Medellín, Colombia.			david.aguillon@gna.org.co
	Levey	Allan I.		Emory	Goizueta Alzheimer’s Disease Research Center, Emory University, Atlanta, GA 30329	Project 3 Leader		alevey@emory.edu
	Johnson	Erik C.B		Emory	Goizueta Alzheimer’s Disease Research Center, Emory University, Atlanta, GA 30329	Project 3		erik.johnson@emory.edu
	Seyfried	Nicholas T.		Emory	Goizueta Alzheimer’s Disease Research Center, Emory University, Atlanta, GA 30329	Project 3		nseyfri@emory.edu
	Ringman	John		University of Southern California	Department of Neurology, Keck School of Medicine of USC, Universty of Southern California			john.ringman@med.usc.edu
	Fagan	Anne M.		Washington University	Department of Neurology, Washington University in St. Louis			fagana@wustl.edu
	Mori	Hiroshi			Osaka Metropolitan University			mori@omu.ac.jp
	Masters	Colin		University of Melbourne	Florey Institute, The University of Melbourne			c.masters@unimelb.edu.au
